# Discovery of runs-of-homozygosity diplotype clusters and their associations with diseases in UK Biobank

**DOI:** 10.1101/2020.10.26.20220004

**Authors:** Ardalan Naseri, Degui Zhi, Shaojie Zhang

**Affiliations:** Department of Computer Science, University of Central Florida, Orlando, Florida 32816, USA; Center for Precision Health, School of Biomedical Informatics, University of Texas Health Science Center at Houston, Houston, Texas 77030, USA

**Author notes:** School of Biomedical Informatics, University of Texas Health Science Center at Houston, Houston, Texas 77030, USA.

## Abstract

Runs of homozygosity (ROH) segments, contiguous homozygous regions in a genome were traditionally linked to families and inbred populations. However, a growing literature suggests that ROHs are ubiquitous in outbred populations. Still, most existing genetic studies of ROH in populations are limited to aggregated ROH content across the genome, which does not offer the resolution for mapping causal loci. This limitation is mainly due to a lack of methods for efficient identification of shared ROH diplotypes. Here, we present a new method, ROH-DICE, to find large ROH diplotype clusters, sufficiently long ROHs shared by a sufficient number of individuals, in large cohorts. ROH-DICE identified over 1 million ROH diplotypes that span over 100 SNPs and shared by more than 100 UK Biobank participants. Moreover, we found significant associations of clustered ROH diplotypes across the genome with various self-reported diseases, with the strongest associations found between the extended HLA region and autoimmune disorders. We found an association between a diplotype covering the HFE gene and haemochromatosis, even though the well-known causal SNP was not directly genotyped nor imputed. Using genome-wide scan, we identified a putative association between carriers of an ROH diplotype in chromosome 4 and an increase of mortality among COVID-19 patients. In summary, our ROH-DICE method, by calling out large ROH diplotypes in a large outbred population, enables further population genetics into the demographic history of large populations. More importantly, our method enables a new genome-wide mapping approach for finding disease-causing loci with multi-marker recessive effects at population scale.
