## Supplementary Table S1 for "Discovery of runs-of-homozygosity diplotype clusters and their associations with diseases in UK Biobank"

### Sheet: Sheet1
Supplementary Table S1: Clusters of 100 ROH diplotypes with the lowest p-values. Loci were sorted by location. Loci with PHESANT p-value<10E-20 were colored purple. Loci in the extended HLA region were colored blue. * Phentypes with low p-values using Chi-square tests in their corresponding genomic regions were searched in the GWAS results from Neale’s lab results. The diplotypes in the genomic r…
PHESANT			GWAS			Chi-square						GWAS*
Non-cancerous disease	Location	p-value (PHESANT)	Location (GWAS)	GWAS p-value	SNP (GWAS)	Non-cancerous disease (X2)	p-value (X2)	D1	D2	N1	N2	Location (GWAS)	p-value(GWAS)	SNP(GWAS)
eczema/dermatitis	chr1:151515188-151902494	1.51752e-27	151763334	3.44795e-36	rs55875222	eczema/dermatitis	7.57055e-35	35	163	12259	418243	151763334	3.44795e-36	rs55875222
eczema/dermatitis	chr1:151940401-152280032	9.46419e-24	152271219	1.35165e-64	rs61815559	asthma	2.08469e-14	137	497	50501	379565	152179152	4.64573e-29	rs12123821
eczema/dermatitis	chr1:152493154-152964479	1.52758e-21	152536650	1.00841e-42	rs61813875	eczema/dermatitis	3.57966e-27	27	125	12267	418281	152536650	1.00841e-42	rs61813875
deep venous thrombosis (dvt)	chr1:169075589-169528830	3.09517e-21	169519049	7.41334e-166	rs6025	deep venous thrombosis (dvt)	1.08166e-30	20	90	8918	421672	169519049	7.41334e-166	rs6025
anxiety/panic attacks	chr10:5735817-6010864	8.50435e-09	5755832	8.36231e-05	rs12570524	anxiety/panic attacks	3.1895e-11	11	102	6702	423885	5755832	8.36231e-05	rs12570524
trapped nerve/compressed nerve	chr10:70390901-70808484	9.0773e-12	70539283	4.27635e-05	rs190940868	trapped nerve/compressed nerve	6.50083e-12	15	863	1397	428425	70539283	4.27635e-05	rs190940868
anxiety/panic attacks	chr10:8148842-8420018	5.51157e-09	8212576	0.00117701	rs140604067	anxiety/panic attacks	5.5226e-11	11	104	6702	423883	8212576	0.00117701	rs140604067
irritable bowel syndrome	chr11:34791897-35181992	2.58824e-10	35109765	0.00607716	rs190608148	irritable bowel syndrome	5.41998e-11	15	105	11116	419464	35109765	0.00607716	rs190608148
atrial fibrillation	chr11:8335439-8710244	2.42088e-09	8397355	0.00042941	rs4758065	atrial fibrillation	3.23805e-11	13	259	3721	426707	8397355	0.00042941	rs4758065
hypothyroidism/myxoedema	chr12:111910219-112874179	4.50671e-21	111932800	1.87657e-80	rs7137828	hypothyroidism/myxoedema	7.48518e-22	1898	28609	19887	380306	111932800	1.87657e-80	rs7137828
cholelithiasis/gall stones	chr12:41382328-42027870	6.76593e-16	41799446	1.6188e-05	rs190960514	cholelithiasis/gall stones	7.25429e-19	14	88	7492	423106	41799446	1.6188e-05	rs190960514
hyperthyroidism/thyrotoxicosis	chr12:76520207-77060731	1.32323e-10	76604670	0.00332155	rs7295534	hyperthyroidism/thyrotoxicosis	1.54385e-12	10	159	3411	427120	76604670	0.00332155	rs7295534
kidney stone/ureter stone/bladder stone	chr13:103385064-103580421	6.75832e-10	103578435	0.00130167	rs9514072	kidney stone/ureter stone/bladder stone	5.64155e-11	11	204	3564	426921	103578435	0.00130167	rs9514072
pleurisy	chr13:36502690-37025341	4.08379e-07	36946731	1.10706e-05	rs574102140	pleurisy	2.33846e-13	11	386	1629	428674	36946731	1.10706e-05	rs574102140
heart valve problem/heart murmur	chr13:39396590-39787406	2.51049e-09	39706277	0.00192991	rs55958151	heart valve problem/heart murmur	7.74277e-11	10	203	3058	427429	39706277	0.00192991	rs55958151
bladder problem (not cancer)	chr15:76395670-77197745	5.4455e-12	76435343	2.67294e-05	rs2955727	bladder problem (not cancer)	5.01257e-17	10	153	2705	427832	76435343	2.67294e-05	rs2955727
chronic fatigue syndrome	chr16:12156507-12486383	1.39954e-09	12240302	0.003612	rs192134719	chronic fatigue syndrome	9.14323e-14	11	313	1949	428427	12240302	0.003612	rs192134719
duodenal ulcer	chr17:78925649-79174221	1.6724e-07	78975689	0.00414717	rs138103409	duodenal ulcer	4.67476e-11	12	484	1782	428422	78975689	0.00414717	rs138103409
emphysema/chronic bronchitis	chr18:45028460-45484821	3.5427e-10	45302624	0.00133413	rs559392789	emphysema/chronic bronchitis	3.75419e-11	10	95	6097	424498	45302624	0.00133413	rs559392789
emphysema/chronic bronchitis	chr18:77574977-77933024	5.95833e-09	77790402	0.000517911	rs57915366	emphysema/chronic bronchitis	1.05995e-10	11	118	6096	424475	77790402	0.000517911	rs57915366
high cholesterol	chr19:19334580-19765499	6.45504e-12	19379549	2.40231e-22	rs58542926	high cholesterol	3.68086e-12	112	1463	55989	373136	19379549	2.40231e-22	rs58542926
spinal cord disorder	chr19:42306326-42894481	9.91937e-08	42605015	4.56091e-05	rs140561427	spinal cord disorder	1.13047e-10	10	1555	412	428723	42605015	4.56091e-05	rs140561427
back problem	chr2:148272869-148915940	3.06862e-11	148704456	0.000274653	rs535679498	back problem	5.04021e-12	26	373	7722	422579	148704456	0.000274653	rs535679498
tonsiltis	chr2:152677308-153354994	8.28572e-10	153300413	0.001847	rs150895719	tonsiltis	1.20972e-12	15	335	3377	426973	153300413	0.001847	rs150895719
bronchitis	chr2:206822425-207365028	1.3782e-10	207278803	0.000753238	rs148213501	bronchitis	6.02598e-11	11	205	3555	426929	207278803	0.000753238	rs148213501
glaucoma	chr2:242116367-242463904	1.72478e-10	242443588	0.00109592	rs562475096	glaucoma	3.6644e-11	10	121	4871	425698	242443588	0.00109592	rs562475096
essential thrombocytosis	chr2:38902624-39377823	1.08817e-09	-	-	-	chickenpox	1.50548e-10	12	243	3620	426825	39103582	0.00192516	rs75649204
myeloproliferative disorder	chr2:72313631-73155980	4.38543e-11	-	-	-	osteoporosis	3.84585e-12	12	101	7354	423233	72354740	0.00357372	rs116547657
spine arthritis/spondylitis	chr2:96017141-96963715	3.75377e-09	96412149	0.000132793	rs147291072	spine arthritis/spondylitis	1.05736e-10	10	157	3950	426583	96412149	0.000132793	rs147291072
helicobacter pylori	chr20:18043285-18433335	2.06933e-07	18104195	9.52577e-07	rs190916947	helicobacter pylori	1.69231e-11	11	578	1241	428870	18104195	9.52577e-07	rs190916947
fracture hand	chr20:25264772-25920544	1.91385e-09	25368540	1.0255e-05	rs146702357	fracture hand	1.12325e-11	10	1954	302	428434	25368540	1.0255e-05	rs146702357
multiple sclerosis	chr21:44145135-44424444	2.98385e-10	44190435	0.00445967	rs7283513	multiple sclerosis	7.43926e-11	23	1675	1566	427436	44190435	0.00445967	rs7283513
thyroid problem (not cancer)	chr4:105810813-106318456	1.94406e-10	105824342	0.000799793	rs561067487	thyroid problem (not cancer)	7.6508e-12	11	618	1133	428938	105824342	0.000799793	rs561067487
arthritis (nos)	chr4:187588477-187830504	3.32384e-09	187619690	0.00131613	rs114699568	cataract	3.42085e-09	13	141	7718	422828	187783809	1.56256e-06	rs140453797
diverticular disease/diverticulitis	chr4:320771-691067	1.38446e-11	641404	0.00713331	rs530205752	diverticular disease/diverticulitis	5.93148e-13	14	183	5242	425261	641404	0.00713331	rs530205752
cataract	chr4:3263226-3503368	1.41585e-10	3486002	0.000438078	rs114094073	cataract	7.45152e-11	11	90	7720	422879	3486002	0.000438078	rs114094073
encephalitis	chr5:131824486-132311584	5.45945e-09	132035506	0.000382633	rs190000841	encephalitis	1.18288e-12	10	2118	259	428313	132035506	0.000382633	rs190000841
malabsorption/coeliac disease	chr6:25414023-25812069	1.09953e-13	25714959	1.52283e-93	rs34493019	malabsorption/coeliac disease	5.63397e-14	37	2514	1876	426273	25714959	1.52283e-93	rs34493019
haemochromatosis	chr6:25969631-26108168	8.02061e-120	-	-	-	hereditary/genetic haematological disorder	6.24549e-248	52	2384	331	427933	26093141	6.15936e-51	rs1800562
haemochromatosis	chr6:25981648-26117220	1.01668e-119	-	-	-	osteoarthritis	9.23159e-15	331	2112	38623	389634	26032847	0.000157406	rs6456708
haemochromatosis	chr6:25988167-26122453	9.15736e-120	-	-	-	haemochromatosis	0	56	2383	43	428218
haemochromatosis	chr6:26031868-26149000	1.56021e-118	-	-	-	unclassifiable	7.58221e-19	192	2152	18833	409523	26038969	0.00228183	rs78691847
malabsorption/coeliac disease	chr6:26380478-26467182	6.31992e-48	26441640	7.39929e-144	rs13220495	malabsorption/coeliac disease	2.10241e-60	97	4709	1816	424078	26441640	7.39929e-144	rs13220495
haemochromatosis	chr6:26700560-27201262	8.99576e-43	-	-	-	hereditary/genetic haematological disorder	4.0179e-33	34	6182	349	424135	27037080	1.92673e-20	rs13194491
haemochromatosis	chr6:26700560-27201262	8.99576e-43	-	-	-	hereditary/genetic haematological disorder	4.0179e-33	34	6182	349	424135	27037080	1.92673e-20	rs13194491
malabsorption/coeliac disease	chr6:27036482-27277665	2.75702e-49	27274834	5.04596e-153	rs56114371	malabsorption/coeliac disease	1.68321e-60	99	4867	1814	423920	27274834	5.04596e-153	rs56114371
malabsorption/coeliac disease	chr6:28085173-28177588	4.17173e-55	28174757	3.52414e-171	rs13197633	malabsorption/coeliac disease	2.27299e-67	110	5398	1803	423389	28174757	3.52414e-171	rs13197633
haemochromatosis	chr6:28349926-28483150	1.24797e-29	-	-	-	hereditary/genetic haematological disorder	1.80674e-18	19	3477	364	426840	28383898	1.51742e-11	rs34409925
haemochromatosis	chr6:28371346-28508449	8.95724e-30	-	-	-	haemochromatosis	1.93355e-98	20	3441	79	427160
ankylosing spondylitis	chr6:28510978-28724852	1.06435e-11	28569177	2.46798e-28	rs114365536	ankylosing spondylitis	1.57416e-13	13	681	1243	428763	28569177	2.46798e-28	rs114365536
malabsorption/coeliac disease	chr6:28956751-29086829	9.49771e-55	29001515	5.08293e-189	rs3129799	malabsorption/coeliac disease	7.17638e-65	110	5536	1803	423251	29001515	5.08293e-189	rs3129799
malabsorption/coeliac disease	chr6:29081161-29257967	1.56709e-55	29244219	1.17509e-190	rs144447022	haemochromatosis	2.531e-38	26	13433	73	417168
psoriasis	chr6:29356331-29408554	2.36612e-13	29406542	1.32515e-72	rs55969931	psoriasis	2.127e-12	183	8925	5020	416572	29406542	1.32515e-72	rs55969931
malabsorption/coeliac disease	chr6:29589666-29664452	1.22512e-75	29660816	1.29721e-217	rs3116813	malabsorption/coeliac disease	6.81028e-90	145	7058	1768	421729	29660816	1.29721e-217	rs3116813
malabsorption/coeliac disease	chr6:30025984-30079307	2.24294e-88	30063652	3.73334e-237	rs1264706	haemochromatosis	1.63768e-49	14	3244	85	427357
psoriasis	chr6:30036083-30093137	1.02641e-21	30089257	9.80677e-142	rs28780085	psoriasis	7.8166e-23	64	1586	5139	423911	30089257	9.80677e-142	rs28780085
malabsorption/coeliac disease	chr6:30384317-30515193	7.34491e-105	30495860	7.59231e-248	rs3094024	malabsorption/coeliac disease	1.05376e-130	185	8245	1728	420542	30495860	7.59231e-248	rs3094024
malabsorption/coeliac disease	chr6:30647005-30690635	5.53516e-105	30687614	2.17872e-253	rs3132585	hepatitis c	1.08408e-11	11	7892	82	422715	30666059	6.35204e-05	rs9262148
psoriasis	chr6:30671726-30711026	4.72087e-59	30706631	1.06564e-193	rs41315800	psoriasis	7.64766e-65	303	9607	4900	415890	30706631	1.06564e-193	rs41315800
malabsorption/coeliac disease	chr6:30672433-30711357	5.4231e-107	30708955	1.33335e-253	rs1059612	sarcoidosis	2.04847e-07	143	102819	731	327007	30699022	4.91004e-15	rs3095327
malabsorption/coeliac disease	chr6:30764081-30805921	4.56379e-119	30803526	3.69770e-310	rs1110482	ankylosing spondylitis	6.98344e-20	16	721	1240	428723	30771612	4.64206e-19	rs1264368
psoriasis	chr6:30935290-30983683	5.90198e-51	30959001	0	rs13211972	rheumatoid arthritis	2.25363e-13	10	99	5023	425568	30939237	2.59358e-16	rs34847854
malabsorption/coeliac disease	chr6:31017334-31060162	6.96646e-162	31018908	0	rs3131920	malabsorption/coeliac disease	3.1598e-210	245	9528	1668	419259	31018908	0	rs3131920
malabsorption/coeliac disease	chr6:31125823-31170947	7.60709e-169	31129310	0	rs7750641	multiple sclerosis	4.12242e-11	77	9934	1512	419177	31141970	6.79537e-18	rs3094189
psoriasis	chr6:31251937-31261276	1.04822e-104	31255008	0	rs13214872	psoriatic arthropathy	1.48494e-19	100	21177	755	408668	31255008	5.97755e-46	rs13214872
psoriasis	chr6:31254263-31263216	1.20339e-122	31255008	0	rs13214872	psoriasis	1.36034e-134	554	16605	4649	408892	31255008	0	rs13214872
malabsorption/coeliac disease	chr6:31262169-31298240	5.99518e-139	31288877	0	rs7748141	hyperthyroidism/thyrotoxicosis	1.40293e-25	276	18681	3145	408598	31288877	5.80029e-82	rs7748141
malabsorption/coeliac disease	chr6:31367882-31407331	2.68851e-81	31386131	0	rs3132472	hypothyroidism/myxoedema	3.72823e-20	1805	27307	19980	381608	31382717	5.09976e-48	rs2853975
malabsorption/coeliac disease	chr6:31379990-31413000	2.47634e-72	31408329	0	rs3132473	adrenocortical insufficiency/addison's disease	2.85337e-12	36	31771	128	398765	31410521	1.00425e-14	rs3093958
ankylosing spondylitis	chr6:31431031-31464050	4.62308e-34	31433751	0	rs113340460	ankylosing spondylitis	2.1413e-46	32	1264	1224	428180	31433751	0	rs113340460
malabsorption/coeliac disease	chr6:31555392-31605199	9.29418e-196	31587083	0	rs3130621	type 1 diabetes	1.75411e-13	26	7108	376	423190	31602967	2.37723e-17	rs1046089
malabsorption/coeliac disease	chr6:31560910-31613739	3.54737e-196	31587083	0	rs3130621	malabsorption/coeliac disease	8.70053e-277	231	6948	1682	421839	31587083	0	rs3130621
polymyalgia rheumatica	chr6:31710968-31794592	7.31131e-09	31771916	1.59321e-08	rs1150748	polymyalgia rheumatica	4.10875e-11	12	871	991	428826	31771916	1.59321e-08	rs1150748
psoriasis	chr6:31739120-31836994	1.06696e-27	31816059	0	rs28732162	multiple sclerosis	8.17812e-27	94	8804	1495	420307	31812038	6.73921e-49	rs9267576
rheumatoid arthritis	chr6:31788015-31864547	6.17818e-19	31811563	2.36295e-22	rs3130479	rheumatoid arthritis	1.00217e-19	506	28914	4527	396753	31811563	2.36295e-22	rs3130479
psoriasis	chr6:31841450-31927342	2.74063e-27	31861207	0	rs28732164	psoriasis	3.68642e-34	45	678	5158	424819	31861207	0	rs28732164
multiple sclerosis	chr6:31925848-32044315	1.27173e-21	32026257	4.54742e-57	rs3130285	ulcerative colitis	2.27836e-11	141	14555	2244	413760	32022147	5.23717e-12	rs150622545
malabsorption/coeliac disease	chr6:32031311-32119898	1.28252e-195	32050758	0	rs1150754	hypothyroidism/myxoedema	6.01408e-13	317	8927	21468	399988	32055486	6.1634e-44	rs137893789
malabsorption/coeliac disease	chr6:32114445-32176782	3.28321e-215	32115185	0	rs3134951	malabsorption/coeliac disease	1.05785e-303	257	7826	1656	420961	32115185	0	rs3134951
malabsorption/coeliac disease	chr6:32233886-32294992	8.18105e-181	32285362	0	rs116667074	ankylosing spondylitis	1.6312e-12	103	17895	1153	411549	32247045	1.39169e-28	rs145568234
malabsorption/coeliac disease	chr6:32265528-32307532	1.88979e-177	32285362	0	rs116667074	hyperthyroidism/thyrotoxicosis	1.19278e-13	104	6328	3317	420951	32280591	5.90311e-109	rs9268208
multiple sclerosis	chr6:32410215-32554129	4.35701e-45	32432969	1.04841e-107	rs9268925	multiple sclerosis	8.35421e-55	119	8480	1470	420631	32432969	1.04841e-107	rs9268925
malabsorption/coeliac disease	chr6:32412114-32565979	4.86415e-234	32412566	0	rs1131541	asthma	8.20919e-18	3026	19282	47612	360780	32429303	7.15453e-69	rs9268848
rheumatoid arthritis	chr6:32412539-32573760	8.1475e-122	32561935	6.96378e-124	rs188575117	polymyalgia rheumatica	8.38693e-15	78	14277	925	415420	32560483	2.14043e-31	rs34212923
rheumatoid arthritis	chr6:32412539-32573760	8.1475e-122	32561935	6.96378e-124	rs188575117	polymyalgia rheumatica	8.38693e-15	78	14277	925	415420	32560483	2.14043e-31	rs34212923
malabsorption/coeliac disease	chr6:32453238-32603634	1.05322e-237	32583938	0	rs9271352	psoriasis	3.69131e-54	265	8584	4938	416913	32512293	2.60967e-264	rs116378640
malabsorption/coeliac disease	chr6:32564985-32629755	3.40814e-259	32583938	0	rs9271352	diabetes	6.67285e-14	241	3418	17507	409534	32626272	9.88215e-38	rs9273363
malabsorption/coeliac disease	chr6:32579003-32637724	1.86107e-249	32583938	0	rs9271352	type 1 diabetes	1.18738e-29	40	8476	362	421822	32627480	3.91573e-64	rs1064173
malabsorption/coeliac disease	chr6:32626311-32681355	4.10192e-230	32679326	0	rs9275576	hypothyroidism/myxoedema	4.76404e-36	555	17587	21230	391328	32636376	2.83451e-111	rs2856698
multiple sclerosis	chr6:32634264-32682862	8.87846e-24	32648500	5.64152e-94	rs3129781	ulcerative colitis	2.17818e-15	15	411	2370	427904	32676309	1.07771e-22	rs144614916
malabsorption/coeliac disease	chr6:32700083-32740856	6.37197e-228	32734304	1.48669e-315	rs9276601	malabsorption/coeliac disease	0	226	5407	1687	423380	32734304	1.48669e-315	rs9276601
malabsorption/coeliac disease	chr6:32712009-32753313	5.87931e-209	32747502	0	rs4947258	non-infective hepatitis	3.80402e-11	22	5387	436	424855	32734304	0.010818	rs9276601
malabsorption/coeliac disease	chr6:32809349-32862682	5.89801e-117	32813768	0	rs116827595	hyperthyroidism/thyrotoxicosis	1.04655e-24	188	11294	3233	415985	32844103	4.6818e-80	rs115591082
psoriatic arthropathy	chr6:33072522-33115762	8.5427e-12	33094113	4.76084e-10	rs17221401	psoriatic arthropathy	1.2898e-13	26	3291	829	426554	33094113	4.76084e-10	rs17221401
malabsorption/coeliac disease	chr6:33244320-33384473	4.20256e-40	33295977	2.24721e-168	rs35514703	malabsorption/coeliac disease	2.6993e-47	75	3616	1838	425171	33295977	2.24721e-168	rs35514703
prostate problem (not cancer)	chr6:34607958-35163974	2.83536e-08	34877041	0.0009809	rs76117834	prostate problem (not cancer)	2.43496e-11	10	810	755	429125	34877041	0.0009809	rs76117834
diverticular disease/diverticulitis	chr7:34463595-34925661	1.34825e-08	34691491	0.0086365	rs191492903	diverticular disease/diverticulitis	7.40031e-13	10	98	5246	425346	34691491	0.0086365	rs191492903
benign breast lump	chr9:125367694-125752156	5.92016e-06	125696694	6.08553e-07	rs147925374	benign breast lump	4.12284e-11	12	563	1529	428596	125696694	6.08553e-07	rs147925374
appendicitis	chr9:23176910-23564704	1.05247e-09	23265109	0.000630232	rs553142281	appendicitis	1.61535e-13	11	160	3771	426758	23265109	0.000630232	rs553142281
stroke	chr9:96214928-96685308	2.78671e-10	96287934	1.01223e-06	rs775159674	stroke	5.06229e-12	10	91	5948	424651	96287934	1.01223e-06	rs775159674
Non-cancerous disease	Location	p-value (PHESANT)	Location (GWAS)	GWAS p-value	SNP (GWAS)	Non-cancerous disease (X2)	p-value (X2)	D1	D2	N1	N2	Location (GWAS)	p-value(GWAS)	SNP(GWAS)
